# Investigating the transparency of reporting in two-sample summary data Mendelian randomization studies

**DOI:** 10.1101/2021.10.15.21264972

**Authors:** Benjamin Woolf, Nina Di Cara, Christopher Moreno-Stokoe, Veronika Skrivankova, Katie Drax, Julian P.T. Higgins, Gibran Hemani, Marcus R. Munafò, George Davey Smith, James Yarmolinsky, Rebecca C. Richmond

## Abstract

**Background:** Two-sample Mendelian randomization (2SMR) is an increasingly popular epidemiological method that uses genetic variants as instruments for making causal inferences. Clear reporting of methods employed in such studies is important for evaluating their underlying quality. However, the quality of methodological reporting of 2SMR studies is currently unclear.

**Objectives:** We aimed to assess the reporting quality of studies that used MR-Base, one of the most popular platforms for implementing 2SMR analysis.

**Methods:** We created a bespoke reporting checklist to evaluate reporting quality of 2SMR studies. We then searched Web of Science Core Collection, PsycInfo, MEDLINE, EMBASE and Google Scholar citations of the MR-Base descriptor paper to identify published MR studies that used MR-Base for any component of the MR analysis. Study screening and data extraction were performed by at least two independent reviewers.

**Results:** 87 studies were included in the primary analysis. Reporting quality was generally poor across studies with a mean of 53% (SD = 14%) of items reported in each study. Many items required for evaluating the validity of key assumptions made in MR were poorly reported: only 44% of studies provided sufficient details for assessing if the genetic variant associates with the exposure (‘relevance’ assumption), 31% for assessing if there are any variant-outcome confounders (‘independence’ assumption), 89% for the assessing if the variant causes the outcome independently of the exposure (‘exclusion restriction’ assumption), and 32% for assumptions of falsification tests. We did not find evidence of a change in reporting quality over time or a difference in reporting quality between studies that used MR-Base and a random sample of MR studies that did not use this platform.

**Discussion:** The quality of reporting of two-sample Mendelian randomization studies in our sample was generally poor. Journals and researchers should implement the STROBE-MR guidelines to improve reporting quality.

**Other: Funding:** ESRC, CRUK, MRC, John Climax Benevolent Fund, University of Bristol, and the Wellcome Trust. Registration: This study pre-registered on the OSF, and the protocol can be found at DOI 10.17605/OSF.IO/NFM27
