## Supplementary Table 8 for "Investigating the transparency of reporting in two-sample summary data Mendelian randomization studies"

### Sheet: Sheet2
study type	2SMR non-MR-base (n=15)			all non-MR-base (n=24)			MR Base (n = 87)
parameter	%	SE%		%	SE%		%	SE
same underlying population	20	10.328		20	10.328		37.93	NA
sample overlap	20	10.328		20	10.328		33.3333	NA
Are SNPs independent or not	80	10.328		79.1667	8.28982		79.3103	NA
criteria for selecting snps	80	10.328		70.8333	9.27805		72.41	NA
IV assumption 1 (relevance)	60	12.6491		50	10.2062		43.6782	NA
IV assumption 2 (independence)	26.6667	11.418		45.8333	10.1707		31.03	NA
IV assumption 3 (exclusion restriction)	86.6667	8.77707		79.1667	8.28982		88.5057	NA
List the primary model	93.3333	6.44061		91.6667	5.64169		98.85	NA
directionality	6.66667	6.44061		4.16667	4.07894		39.08	NA
harmonisation	33.3333	12.1716		33.3333	12.1716		27.5862	NA
palindromic SNPs	20	10.328		20	10.328		14.9425	NA
