## Supplementary Table 9 for "Investigating the transparency of reporting in two-sample summary data Mendelian randomization studies"

### Sheet: Sheet1
First author	Bedard		Bergholdt		Caramaschi		Gomez-Acebo		Gottsater		He		Isom		Wang		Cheng		Disney-Hogg		Estrada		Geng		Gill		Harrison		Blauw		Kia		Nagel		Ong		Kunutsor		Meng		Larsson		Schooling		Yang		Teumer
ID	Bedard, A., S. J. Lewis, S. Burgess, A. J. Henderson and S. O. Shaheen (2018). Maternal iron status during pregnancy and respiratory and atopic outcomes in the offspring: a Mendelian randomisation study. BMJ Open Respir Res 5(1): e000275.		Bergholdt, H. K. M., B. G. Nordestgaard, A. Varbo and C. Ellervik (2018). Lactase persistence, milk intake, and mortality in the Danish general population: a Mendelian randomization study. Eur J Epidemiol 33(2): 171-181.		Caramaschi, D., A. E. Taylor, R. C. Richmond, K. A. Havdahl, J. Golding, C. L. Relton, M. R. Munafo, G. Davey Smith and D. Rai (2018). Maternal smoking during pregnancy and autism: using causal inference methods in a birth cohort study. Transl Psychiatry 8(1): 262.		Gomez-Acebo, I., T. Dierssen-Sotos, C. Palazuelos, P. Fernandez-Navarro, G. Castano-Vinyals, J. Alonso-Molero, C. Urtiaga, T. Fernandez-Villa, E. Ardanaz, M. Rivas-Del-Fresno, A. Molina-Barcelo, J. J. Jimenez-Moleon, L. Garcia-Martinez, P. Amiano, P. Rodriguez-Cundin, V. Moreno, B. Perez-Gomez, N. Aragones, M. Kogevinas, M. Pollan and J. Llorca (2018). Pigmentation phototype and prostate and brea…		Gottsater, M., G. Hindy, M. Orho-Melander, P. M. Nilsson and O. Melander (2018). A genetic risk score for fasting plasma glucose is independently associated with arterial stiffness: a Mendelian randomization study. J Hypertens 36(4): 809-814.		He, L., I. Culminskaya, Y. Loika, K. G. Arbeev, O. Bagley, M. Duan, A. I. Yashin and A. M. Kulminski (2018). Causal effects of cardiovascular risk factors on onset of major age-related diseases: A time-to-event Mendelian randomization study. Exp Gerontol 107(NA): 74-86.		Isom, C. A., M. J. Shrubsole, Q. Cai, W. E. Smalley, R. M. Ness, W. Zheng and H. J. Murff (2019). Arachidonic acid and colorectal adenoma risk: a Mendelian randomization study. Clin Epidemiol 11(NA): 17-22.		Wang, N., J. Cheng, Z. Ning, Y. Chen, B. Han, Q. Li, C. Chen, L. Zhao, F. Xia, D. Lin, L. Guo and Y. Lu (2018). Type 2 Diabetes and Adiposity Induce Different Lipid Profile Disorders: A Mendelian Randomization Analysis. J Clin Endocrinol Metab 103(5): 2016-2025.		Cheng, L., H. Zhuang, S. Yang, H. Jiang, S. Wang and J. Zhang (2018). Exposing the Causal Effect of C-Reactive Protein on the Risk of Type 2 Diabetes Mellitus: A Mendelian Randomization Study. Front Genet 9(NA): 657.		Disney-Hogg, L., A. Sud, P. J. Law, A. J. Cornish, B. Kinnersley, Q. T. Ostrom, K. Labreche, J. E. Eckel-Passow, G. N. Armstrong, E. B. Claus, D. Il'yasova, J. Schildkraut, J. S. Barnholtz-Sloan, S. H. Olson, J. L. Bernstein, R. K. Lai, A. J. Swerdlow, M. Simon, P. Hoffmann, M. M. Nothen, K. H. Jockel, S. Chanock, P. Rajaraman, C. Johansen, R. B. Jenkins, B. S. Melin, M. R. Wrensch, M. Sanson, M.…		Estrada, K., C. W. Whelan, F. Zhao, P. Bronson, R. E. Handsaker, C. Sun, J. P. Carulli, T. Harris, R. M. Ransohoff, S. A. McCarroll, A. G. Day-Williams, B. M. Greenberg and D. G. MacArthur (2018). A whole-genome sequence study identifies genetic risk factors for neuromyelitis optica. Nat Commun 9(1): 1929.		Geng, T. T. and T. Huang (2018). Maternal central obesity and birth size: a Mendelian randomization analysis. Lipids Health Dis 17(1): 181.		Gill, D., M. K. Georgakis, M. Laffan, M. Sabater-Lleal, R. Malik, I. Tzoulaki, R. Veltkamp and A. Dehghan (2018). Genetically Determined FXI (Factor XI) Levels and Risk of Stroke. Stroke 49(11): 2761-2763.		Harrison, S. C., M. V. Holmes, S. Burgess, F. W. Asselbergs, G. T. Jones, A. F. Baas, F. N. van 't Hof, P. I. W. de Bakker, J. D. Blankensteijn, J. T. Powell, A. Saratzis, G. J. de Borst, D. I. Swerdlow, Y. van der Graaf, A. M. van Rij, D. J. Carey, J. R. Elmore, G. Tromp, H. Kuivaniemi, R. D. Sayers, N. J. Samani, M. J. Bown and S. E. Humphries (2018). Genetic Association of Lipids and Lipid Dru…		Blauw, L. L., R. Li-Gao, R. Noordam, R. de Mutsert, S. Trompet, J. F. P. Berbee, Y. Wang, J. B. van Klinken, T. Christen, D. van Heemst, D. O. Mook-Kanamori, F. R. Rosendaal, J. W. Jukema, P. C. N. Rensen and K. Willems van Dijk (2018). CETP (Cholesteryl Ester Transfer Protein) Concentration: A Genome-Wide Association Study Followed by Mendelian Randomization on Coronary Artery Disease. Circ Geno…		Kia, D. A., A. J. Noyce, J. White, D. Speed, A. Nicolas, I. collaborators, S. Burgess, D. A. Lawlor, G. Davey Smith, A. Singleton, M. A. Nalls, R. Sofat and N. W. Wood (2018). Mendelian randomization study shows no causal relationship between circulating urate levels and Parkinson's disease. Ann Neurol 84(2): 191-199.		Nagel, M., P. R. Jansen, S. Stringer, K. Watanabe, C. A. de Leeuw, J. Bryois, J. E. Savage, A. R. Hammerschlag, N. G. Skene, A. B. Munoz-Manchado, T. andMe Research, T. White, H. Tiemeier, S. Linnarsson, J. Hjerling-Leffler, T. J. C. Polderman, P. F. Sullivan, S. van der Sluis and D. Posthuma (2018). Meta-analysis of genome-wide association studies for neuroticism in 449,484 individuals identifie…		Ong, J. S., D. L. Hwang, V. W. Zhong, J. An, P. Gharahkhani, P. A. S. Breslin, M. J. Wright, D. A. Lawlor, J. Whitfield, S. MacGregor, N. G. Martin and M. C. Cornelis (2018). Understanding the role of bitter taste perception in coffee, tea and alcohol consumption through Mendelian randomization. Sci Rep 8(1): 16414.		Kunutsor, S. K., J. A. Laukkanen and S. Burgess (2018). Genetically elevated gamma-glutamyltransferase and Alzheimer's disease. Exp Gerontol 106(NA): 61-66.		Meng, X. H., X. D. Chen, J. Greenbaum, Q. Zeng, S. L. You, H. M. Xiao, L. J. Tan and H. W. Deng (2018). Integration of summary data from GWAS and eQTL studies identified novel causal BMD genes with functional predictions. Bone 113(NA): 41-48.		Larsson, S. C., S. Burgess and K. Michaelsson (2018). Genetic association between adiposity and gout: a Mendelian randomization study. Rheumatology (Oxford) 57(12): 2145-2148.		Schooling, C. M., S. Luo and G. Johnson (2018). ADAMTS-13 activity and ischemic heart disease: a Mendelian randomization study. J Thromb Haemost 16(11): 2270-2275.		Yang, Q., S. L. Lin, M. K. Kwok, G. M. Leung and C. M. Schooling (2018). The Roles of 27 Genera of Human Gut Microbiota in Ischemic Heart Disease, Type 2 Diabetes Mellitus, and Their Risk Factors: A Mendelian Randomization Study. Am J Epidemiol 187(9): 1916-1922.		Teumer, A., G. Gambaro, T. Corre, M. Bochud, P. Vollenweider, I. Guessous, M. E. Kleber, G. E. Delgado, S. Pilz, W. Marz, C. L. K. Barnes, P. K. Joshi, J. F. Wilson, M. H. de Borst, G. Navis, P. van der Harst, H. J. L. Heerspink, G. Homuth, K. Endlich, M. Nauck, A. Kottgen, C. Pattaro and P. M. Ferraro (2018). Negative effect of vitamin D on kidney function: a Mendelian randomization study. Nephr…
date	2018		2018		2018		2018		2018		2018		2019		2018		2018		2018		2018		2018		2018		2018		2018		2018		2018		2018		2018		2018		2018		2018		2018		2018
Clear articulation of research question
study type	1.5SMR		1SMR		1SMR		1.5 SMR		1SMR		1.5 SMR		1SMR		1SMR		2SMR		2SMR		2SMR		2SMR		2SMR		2SMR		1SMR		2SMR		2SMR		2SMR		2SMR		2SMR		2SMR		2SMR		2SMR		2SMR
2SMR specific assumptions
Provide adequate descriptive information on GWAS samples to assess whether they represent the same underlying population e.g. at least two of age,sex and ancetry		NA		NA		NA		NA		NA		NA		NA		NA	0	insufficient		european	0	insufficient	0	Eurpean ancestry	0	insufficient	1	supplement	1	same sample	0	insufficient (only ancestry)	0	insufficient	1	age and enthcnicity	0	insufficient (only ancestry)	0	insufficient	0	insufficient	1	ancestry and mean ages given	0	insufficient	0	not given for all studies
Provide information on sample overlap. If present describe how this could introduce bias and the possible direction of bias on effect estimates		NA		NA		NA		NA		NA		NA		NA		NA	0	insufficient	1	no overlap	0	insufficient	0	insufficient	0	insufficient	1	non-overlapping data sets	1	split sample in half	0	not mentioned	0	insufficient	1	two independent sample sets	0	not mentioned	0	insufficient	0	insufficient	0	insufficient	0	insufficient	0	not mentioned
Instrument construction
do they state if independent or not	0	no threshold reported: "Pairwise linkage disequilibrium between the 12 selected SNPs was checked (single nucleotide polymorphisms annotator, SNiPA)"	1	use 1 snp	1	1 SNP	1	independent	0	insufficient	1	indepdent	1	1 SNP	1	no LD	1	every variant used for IVs is independent	1	we excluded SNPs that were correlated (i.e. r2 ≥0.01)	1	pruned	1	"Highly correlated SNPs (r2 > 0.05) were discarded based on larger P value." "Provided that the genetic variants are uncorrelated, the IVW estimate is equivalent to a two-stage least squares analysis used with individual-level data."	0	insufficient	1	r2 < 0.05	1	statistical methods section	1	31 independent loci (R2 < 0.3; separated by >140 kb),	0	insufficient	1	Single SNP?	1	26 independent SNPs	1	correlated	1	not in LD	1	(r2 < 0.02)	1	r2 ≥ 0.8	0	insufficient
do they provide a critera for selecting snps	1	p<5×10−8	1	a priori	1	p < 10−8	0	* no mention of standradization! "In order to build a genetic pigmentation score (GPS), genotypes of these 17 SNPs were codified as 0, 1 or 2 and added for obtaining the GPS in such a way that higher scores were associated with light-color eyes, blonde hair, fairer skin, freckles, and skin getting more easily burned or tanned;" own risk alleles	0	not clearly	0	insufficient	1	a priori	1	a priori	1	P-value < 5 × 10-8	1	(i.e. P≤5.0 × 10-8 )	0	insufficient	1	in statistical methods section	1	statistical methods	1	P < 5 × 10−8	0	no threshold given	1	p < 5 × 10−8 or p < 5 × 10−7	0	insufficient	1	Genetic instruments for bitter taste (sample 1) section	1	(p < 5 × 10−8	1	5 × 10−8	1	P < 5 × 10–8	1	P < 5 × 10−8	1	P < 5 × 10−8	0	"significantly associated"
Instrumental Variable (IV) assumptions and considerations
Describe how IV assumption 1 (relevance) was assessed (F stat or R^2)			0	insufficient	0	insufficient	0	insufficient	0	no F stat for GRS	0	insufficient	1	provide f statsitics	1	GRS F stat	0	insufficient	1	% var explained	0	insufficient	1	Statistical methods	0	insufficient	1	statistical methods	1	% var explained	1	A subset of 26 loci from our instrument explained 7% of variance in urate concentrations in the Global Urate Genetics Consortium (GUGC) GWAS, with 3.4% explained by the SLC2A9 and ABCG2 loci alone	0	insufficient	1	r2 and f-stats presented in "Genetic instruments for bitter taste (sample 1)" section	1	1.9% of the total variation in serum GGT.	0	insufficient	0	insufficient	1	"We obtained F-statistics using an approximation"	1	"We calculated SNP-specific F statistics as a quotient of squared SNP-genus association and its variance"	1	The F-statistics of the remaining three SNPs (rs2282679, rs10741657 and rs12785878) were higher than the recommended value of 10 [10] according to the _x0004_6000 individuals included in Berry et al. [16], supporting these SNPs as strong instruments for both our two- and onesample MR studies (Figures 1 and 2).
Describe how IV assumption 2 (independence) was assessed e.g. does the outcome GWAS adjust for PCs/use a LMM	1	adjustment for confounders and pop structure; use ofspring controls	1	adjust for confounders	1	negative control, adjust for confounders	1	principle components	0	insufficient	1	adjust for confounders	0	insufficient	1	adjust for confounders	0	insufficient	0	insufficient	1	adjust for pcs	0	insufficient	0	insufficient	0	insufficient	1	statistical methods section	0	insufficient	1	To correct for population stratification, 30 principal components were calculated on the subset of quality-controlled unrelated European subjects based on 145,432 independent (r2 < 0.1) SNPs with MAF > 0.01 and INFO = 1 using FlashPC242	1	Our present analyses focused on the population of white-British ancestry, as determined by similarity of ancestral principal component values (PC1, PC2) to those who self-reported and were classified as white-British	0	insufficient (no mention of, eg, adjustment for principal components)	0	insufficient	0	insufficient	1	"Double-genomic-control was used"	0	not mentioned	0	insufficient
Describe how IV assumption 3 (exclusion restriction) was assessed	1	compare MR methods, e.g. MREgger, w.med; c.conf.by mat/offs char: in statistical methods	0	insufficient	1	negative control, startify by smoking status	1	egger	0	insufficient	1	Egger	0	insufficient	1	remove SNPs which seem to plytropic	1	Egger	1	HEIDI-outlier test	1	Egger	1	Egger	1	Egger/hetrogenaity test	1	Egger	1	median, egger	1	Egger, Q stat, PWM	0	insufficient	1	Additionally, our pleiotropic tests using publicly available GWAS summary results did not show evidence of effect of these SNPs on potential confounders (Supplementary Tables 13 and 14).	1	Egger, median	1	we used the heterogeneity in dependent instruments (HEIDI) test to distinguish pleiotropy (or causality) model from linkage model.	1	egger, median	1	"We checked the selected SNPs for pleiotropiceffects using two comprehensive curated cross-references,Ensembl (http://www.ensembl.org/index.html) andPhenoScanner (http://www.phenoscanner.medschl.cam.ac.uk/phenoscanner), which provide well-established knownphenotypes for given SNPs."	1	"The MR-Egger method checks for unknown horizontal pleiotropy as indicated by a nonzero intercept "	0	insufficient
Analytic methods
List the primary model(s) employed to examine the exposure-outcome association	1	* "The main analyses were adjusted for any maternal or offspring characteristic which was found to be associated with maternal genotypic risk scores. Logistic and linear regression was used to analyse associations for individual SNPs (per risk allele effects) and maternal genotypic risk scores (per SD increase effects) with binary and continuous outcomes, respectively. After log-transforming tota…	1	"In order to assess whether there might be a causal relationship between milk intake and risk of premature death, we investigated the association between the LCT-13910 C/T and mortality; thus, performing the most basic version of a Mendelian randomization study as proposed by Katan. ... We examined the association between LCT-13910 C/T and mortality using logistic regression and applying a per T-…	1	linear regresion	0	insufficient	1	2SLR	1	2SLR	1	2SLR	1	regresion	1	iw	1	GSMR	1	IVW	1	IVW	1	ivw	1	IVW	1	ivw	1	IVW	0	insufficient	1	ivw	1	IVW	1	weighted generalized linear regression method using correlated IVs	1	IVW	1	IVW	1	wald	1	IVW
Describe any attempts to examine directionality of genetic variant-exposure and genetic variant-outcome associations	0	insufficient	0	insufficient	0	insufficient	0	insufficient	0	insufficient	0	insufficient	0	insufficient	0	insufficient	0	insufficient	0	insufficient	0	insufficient	0	insufficient	0	insufficient	0	insufficient	0	insufficient	0	not examined	1	To test for unidirectional and bidirectional effects, we performed both forward and reverse GSMR analyses (i.e., using the four GWAS traits either as predictor or as outcome).	0	insufficient	0	insufficient	0	insufficient	0	insufficient	0	insufficient	0	insufficient	0	insufficient
Data harmonisation
Explain how reference alleles were harmonised across exposure and outcome datasets		NA		NA		NA		NA		NA		NA		NA		NA	0	insufficient	0	insufficient	1	harmosied data	1	* same reference mentioned: "SNPs were matched by assigning to the same effect allele firstly"	0	insufficient	1	* "we harmonized snps across datasets….."	1	SM T1	1	For purposes of this study, quality control included ensuring no strand mismatches and alignment of SNP effect sizes with respect to urate increasing allele.	0	insufficient	1	The causal magnitude of association is estimated through βwald=βbev/βbitter, where βbev refers to the magnitude of association on quantity of bitter beverages for each perception-increasing allele and βbitter refers to the magnitude of association for per-SD change in square-rooted perception score for each perception-increasing allele.	0	insufficient	0	insufficient	0	insufficient	0	insufficient	0	insufficient	0	insufficient
If applicable, describe how palindromic SNPs were addressed		NA		NA		NA		NA		NA		NA		NA		NA	0	insufficient	0	insufficient	0	insufficient	0	insufficient	0	insufficient	1	same strand	0	insufficient	1	A palindromic SNP, rs17632159, in the PD data set was reconciled comparing allele frequencies in the PD and GUGC data sets to ensure that effect estimates were recorded with respect to the same allele (C‐allele had a frequency of 0.31 in both data sets).	0	insufficient	0	insufficient	0	insufficient	0	insufficient	0	insufficient	1	statistical analysis	0	insufficient	0	insufficient
